# Metatranscriptomics-Derived Disease Risk Scores as a Preventive, Diagnostic, and Treatment Support Tool

**DOI:** 10.64898/2026.05.29.26354333

**Authors:** Lan Hu, Michael Bass, Eric Patridge, Matthew Molusky, Grant Antoine, Momchilo Vuyisich, Guruduth Banavar

**Affiliations:** Viome Research Institute, Viome Life Sciences, New York, NY and Bellevue, WA, USA; U.S. Digestive Health Care, PA, USA

**Keywords:** metatranscriptomics, microbiome function, risk stratification, polygenic risk score, preventive health, chronic disease

## Abstract

**Background:** Chronic diseases and symptom syndromes often develop after prolonged biological changes that may precede formal diagnosis. RNA-based metatranscriptomics captures active microbial and human gene expression and may provide a functional layer for disease risk evaluation. To address this translational gap, we developed and validated a Disease Risk Score (DRS) framework that integrates metatranscriptome-derived pathway activity scores from stool, saliva, and blood samples, and evaluated its potential clinical utility as an adjunct risk-evaluation tool.

**Methods:** DRS uses disease-specific sets of pathway activity scores derived from stool and saliva microbial functions, stool and saliva microbial taxa, and blood human gene expression. For each disease, ‘not optimal’ pathway scores are aggregated into a normalized cumulative odds ratio, or cOR, using score-level odds ratios, statistical significance, and literature-supported biological relevance derived from a Development Cohort of 22,369 individuals. A cOR ≥ 5 is defined as high risk. Performance is evaluated in an independent Validation Cohort of 15,908 individuals using self-reported diseases as the reference. Disease support requires both significant cOR separation between self-reported and not-reported (Cohen’s *d* ≥ 0.2) and risk ratio enrichment of self-reported disease among individuals classified as high risk (95% CI of Risk Ratio > 1).

**Results:** Of 20 initially evaluated diseases, 15 meet the prespecified validation criteria on the independent validation cohort: ADHD, anxiety, chronic fatigue syndrome, depression, GERD, hypertension, inflammatory bowel disease, IBS-C, IBS-D, insomnia, MASLD, obesity, obstructive sleep apnea, Sjögren’s syndrome, and type 2 diabetes. Five selected clinical scenarios illustrate how DRS can support clinician-mediated decision making, including IBS subtype reclassification, improved diagnostic acceptance in IBS-D, personalized lifestyle counseling in MASLD and early type 2 diabetes, and diagnostic uncertainty in atypical GERD.

**Conclusions:** DRS is a metatranscriptomics-based risk-stratification framework that aggregates active microbial and human pathway signals into interpretable disease-specific risk estimates across a wide range of disease conditions. Validation against self-reported disease labels in an independent cohort shows significant risk enrichment for each of 15 diseases. DRS is intended as an adjunct to clinical evaluation: a decision support tool in situations where routine care encounters uncertainty, delay, or low patient engagement. Future prospective studies using clinically adjudicated endpoints are needed to assess calibration and clinical outcomes.
