## Supplemental Tables for "Metatranscriptomics-Derived Disease Risk Scores as a Preventive, Diagnostic, and Treatment Support Tool"

### Sheet: Supplemental Table 1 - Comorbid
Comorbidities
Abdominal Weight Gain / Overweight
Abnormal Fasting Glucose
Acanthosis Nigricans
Achlorhydria / Hypochlorhydria
Acid Reflux / Gastroesophageal Reflux Disease (GERD)
Acne
Acquired Immunodeficiency Syndrome (AIDS)
Adrenal Fatigue
Adrenal Insufficiency
Albinism
Alcohol Addiction
Allergies
Allergy Ear / Nose / Throat (ENT)
Allergy Eye Condition / Allergies around or in eyes
Allergy Lung Condition / Respiratory Allergies
Allergy Skin Condition / Skin Allergies
Alopecia / Female Pattern Hair Loss
Alopecia / Male Pattern Hair Loss
Alzheimer's Disease
Amenorrhea / No Menstruation
Amnesia or Blackouts
Amyotrophic Lateral Sclerosis (ALS) / Lou Gehrig's Disease
Anal Fistula
Androgen Deficiency
Anemia
Aneurysm
Angina
Ankylosing Spondylitis
Anorexia
Anxiety
Asperger Syndrome / Asperger's
Asthma
Ataxia
Atherosclerosis
Atrial Fibrillation
Attention-Deficit Disorder (ADD)
Attention-Deficit Hyperactivity Disorder (ADHD)
Autism / Autism-Spectrum Disorder
Autoimmune Disease
Autoimmune Gut Condition
Autoimmune Joint Condition
Autoimmune Myopathy
Autoimmune Pancreatitis
Autoimmune Skin Condition
Bacterial Vaginosis (BV)
Baldness
Barrett's Esophagus
Basal Cell Cancer
Behavioral / Mood Disorder
Benign Prostatic Hyperplasia / Enlarged Prostate
Benign Tumor / Non-Cancerous Polyps
Biliary Insufficiency
Bipolar Disorder
Bladder Cancer
Blood Cell Disorder
Bone Cancer
Bone Spur
Bowel Cancer
Bradycardia
Brain Cancer
Brain Fog
Branched-Chain Ketoaciduria
Breast Cancer
Brody Myopathy
Bronchitis
Bulimia
Bursitis
C. Diff Infection / Clostridium Difficile Infection
Cancer / Malignant Tumor(s)
Candida Overgrowth
Carcinoma
Cardiomyopathy
Cardiovascular Condition / Heart Disease
Carpal Tunnel Syndrome
Cataracts
Celiac Disease
Cervical Cancer
Cholecystitis (Inflamed Gallbladder)
Cholestasis (Impaired Bile Flow)
Chronic Fatigue Syndrome
Chronic Obstructive Pulmonary Disease (COPD)
Chronic Pain
Chronic Pancreatitis
Chronic Venous Insufficiency / Poor Circulation
Cirrhosis / Liver Cirrhosis
Cobalamin Cobalt Hypersensitivity
Cognitive Dysfunction / Cognitive Impairment
Colitis
Colon Polyps
Colorectal Cancer
Common Cold
Common Warts (Fingers)
Congestive Heart Failure
Connective Tissue Disease
Coronary Microvascular Disease
Cowpox
Crohn's Disease (CD)
Cushing's Syndrome
Cystic Acne
Cystic Fibrosis
Cytomegalovirus Infection (CMV)
Degenerative Disc Disease
Degenerative Muscle Condition
Dementia
Depression
Dermatitis (Skin rashes or irritation)
Dermatomyositis
Diabetes
Diverticular Condition
Diverticulitis
Diverticulosis
Down's Syndrome
Dry Eye
Duchenne Muscular Dystrophy (DMD)
Dysbiosis
Dysglycemia / Irregular Blood Sugar
Dyslexia
Dysmotility
Dyspepsia / Indigestion
Eating Disorder
Ebola
Eczema
Edema
Emotional Stress
Emphysema
Encephalitis
Endometrial Cancer
Endometriosis
Endothelial Dysfunction
Endurance
Enterovirus
Eosinophilic Esophagitis
Epilepsy
Epstein-Barr Virus Infection (EBV)
Erectile Dysfunction (ED)
Extreme and Frequent Nausea
Eye Condition
Fainting
Familial Adenomatous Polyposis
Female Hormone Condition
Fibromyalgia
Food Adversion
Food Reaction
Frequent or Persistent Fever
Gallstones
Gastric Ulcers / Stomach Ulcers
Gastritis
Gastroenteritis
Gastroparesis
Genetic Disease / Genetic Disorder
Genital Warts
Gestational Diabetes
GI Inflammation / Gut Inflammation
Gilbert's Syndrome
Glaucoma
Gout
Guillain-Barre Syndrome
Hallucinations
Hand-Foot-and-Mouth Disease
Hashimoto's Disease (Autoimmune Thyroid Condition)
Hay Fever
Head and Neck Cancer
Headaches
Heavy Metal Toxicity / Heavy Metal Posioning
Helicobacter Pylori Infection
Hemochromatosis
Hemorrhoids
Hepatitis
Hepatitis A
Hepatitis B Virus (HBV)
Hepatitis C Virus (HBC)
Hernia
Herniated Disc
Herpes
Hiatal Hernia
Hirsutism (Excess face and body hair)
Histamine Intolerance / Sensitivity
Hodgkin's Lymphoma
Hookworms
Hormone Sensitive Conditions
Human Immunodeficiency Virus (HIV)
Human Papillomavirus Infection (HPV)
Huntington's Disease
Hypercholesterolemia / High Cholesterol
Hyperlipidemia / High Lipids
Hypersensitivity to Light
Hypersensitivity to Smells
Hypersensitivity to Sound
Hypertension / High Blood Pressure
Hyperthyroid / Graves' Disease
Hypertriglyceridemia / High Triglycerides
Hypoglycemia / Low Blood Sugar
Hypotension / Low Blood Pressure
Hypothyroid / Hypothyroidism
Immunodeficiency / Compromised Immunity
Impetigo
Inborn Errors of Metabolism
Inclusion Body Myositis
Infection
Infertility (Inability to conceive)
Inflammatory Bowel Disease (IBD)
Inflammatory Disease
Influenza
Insect-Borne Infectious Disease
Insomnia
Insulin Resistance
Interstitial Cystitis
Iron Deficiency
Iron-Deficiency Anemia
Irritable Bowel Syndrome - Constipation (IBS C)
Irritable Bowel Syndrome - Diarrhea (IBS D)
Irritable Bowel Syndrome - Mixed Type (IBS M)
Irritable Bowel Syndrome (IBS)
Ischemic Colitis
Jaundice
Kaposi's Sarcoma
Kidney Cyst(s)
Kidney Disease
Kidney Stones
Latent Autoimmune Diabetes in Adults (LADA)
Leaky Gut / Intestinal Hyperpermeability
Leukemia
Lichen Sclerosis
Limb-Girdle Muscular Dystrophy (LGMD)
Liver Cancer
Liver Condition
Low Testosterone
Lung Cancer
Lupus
Lyme Disease
Lymphoma
Lynch Syndrome
Macular Degeneration (Blurred vision or vision loss)
Male Hormone Condition
Mast Cell Activation Disorder
Measles
Melanoma
Meningitis
Menopause
Mental Stress
Metabolic Syndrome
Microscopic Colitis
Migraines
Mild Cognitive Impairment
Mixed Connective Tissue Disease
Miyoshi Myopathy
Motion Sickness
Motor Neurone Disease (MND)
Multiple Sclerosis (MS)
Mumps
Muscle Condition
Muscular Dystrophy
Myeloma
Myocardial Infarction (MI) / Heart Attack
Myocarditis
Myopathy
Nerve Condition / Neurological / Neuronal
Neurodegenerative Disease
Neuroma
Neuromuscular Disease
Neuropathy
Nicotine Addiction
Non-Allergy Ear Condition
Non-Allergy Nose Condition
Non-Allergy Throat Condition
Non-Hodgkin's Lymphoma
Non-STD Infectious Disease
Nonalcoholic Fatty Liver Disease (NAFLD) / SteatoHepatitis (NASH)
Norovirus
Obese / Obesity
Obsessive-Compulsive Disorder (OCD)
Orthostatic Hypotension
Osteoarthritis
Osteopenia
Osteoporosis
Ovarian Cancer
Ovarian Cyst
Palpitations
Pancreatic Cancer
Pancreatic Insufficiency
Pancreatitis
Panic Attack
Paralysis
Parasitic Intestinal Worms
Parkinson's Disease
Peptic Ulcer Disease
Pericarditis
Perimenopause
Peripheral Neuropathy
Peyronie's Disease
Phenylketonuria
Phobia(s)
Physical Stress
Pinched Nerve / Nerve Pain
Pinworms / Threadworms
Plantar Fasciitis
Plantar Warts (Feet)
Pleurisy
Polycystic Ovarian Syndrome (PCOS)
Polycythemia Vera
Polymyalgia Rheumatica
Polymyositis
Poor Memory
Poor Wound Healing / Poor Clotting Ability
Post-Traumatic Stress Disorder (PTSD)
Pre-Menstrual Syndrome (PMS)
Prediabetes
Premature or Advanced Skin Aging
Proctitis (Inflammation of the rectum lining)
Prostate Cancer
Psoriasis
Psoriatic Arthritis
Ragweed Allergy
Raynaud's Phenomenon / Raynaud's Syndrome
Reactive Arthritis
Recreational Drug Addiction
Renal Cancer / Kidney Cancer
Respiratory Condition
Restless Leg Syndrome
Retinitis Pigmentosa
Retinopathy
Rheumatoid Arthritis (RA)
Ringworm Parasites
Rosacea
Roundworms
Rubella
Sarcoidosis
Sarcoma
Scabies
Schizophrenia
Sciatica / Sciatic Nerve Pain
Scleroderma
Sclerosing Cholangitis
Scoliosis
Seasonal Affective Disorder (SAD)
Seizures / Epilepsy
Sepsis
Sexually Transmitted (STD) / Sexually Transmitted Infection (STI) / Venereal Disease (VD)
Short Bowel Syndrome
Sickle Cell Disease
Sinus Infection
Sinusitis
Skin Cancer
Skin Discoloration (Hyperpigmentation)
Sleep Apnea
Small Intestinal Bacterial Overgrowth (SIBO)
Spinal Stenosis
Stomach Cancer
Stroke
Stuttering or Stammering
Substance Addiction
Supraventricular Tachycardia
Syphilis
Tapeworm Parasites
Tendonitis
Testicular Cancer
Thrombosis (Formation of blood clots)
Thyroid Cancer
Thyroid Nodule(s)
Tinnitus (Ringing in ears)
Transient Ischemic Attack (TIA)
Traumatic Brain Injury/Concussion
Tremor or Involuntary Movement
Tuberculosis
Tunnel Vision
Type 1 Diabetes
Type 2 Diabetes
Ulcerative Colitis (UC)
Underweight
Urethritis
Urinary Incontinence / Involuntary Urine Leakage
Urinary Tract Infection (UTI)
Uterine Cancer
Uterine Fibroids / Fibrosis
Vaginitis
Valvular Heart Disease
Varicella Zoster Infection - (Chickenpox/Shingles)
Vasculitis
Vertigo
Viral Infection
Vitamin D Deficiency
Vitiligo (Loss of skin color or pigmentation)
Warts
Whipworm
Whooping Cough / Pertussis Infection
Yeast Infection
Other
Early Stage Gum Disease (Gingivitis)
Late Stage Gum Disease (Periodontitis)
Chronic Bad Breath (Halitosis)
Receding Gums (Gingival recession)
Canker Sores (Aphthous Ulcers)
White Patches (Leukoplakia)
Red plaque (Erythroplakia)
Oral Submucous Fibrosis
Geographic Tongue (Benign Migratory glossitis)
Dry Mouth (Xerostomia)
Chronic Laryngitis
Chronic Pharyngitis
Salivary Gland Infection (Sialadenitis)
Oral Thrush (Oral Candidiasis)
Throat cancer
Sjogren's Syndrome
Sensitive Teeth (Dentin hypersensitivity)
Black Hairy Tongue
Swollen Mucus Membrane (Lichen Planus)
Jaw Joint Dysfunction (Temporomandibular Joint Disorders)
Teeth Grinding (Bruxism)
Swelling or Irritation of the Mouth (Mucositis)
Oral Cancer
Toothache (Dental Abscess)
Tartar (Dental Calculus)
Bleeding Gums
Human Papillomavirus Infection (HPV)
Soft Teeth (Weak Enamel)
Recurring Cavities (Tooth Decay)
Erosions (caused by GERD)
Peri-Implantitis (Inflammation surrounding dental implants)
Peri-Apical Disease
Furcation Defects (bifurcation or trifurcation of the molar tooth root)
Periodontal cyst (epithelium-lined sac containing fluid)

### Sheet: Supplemental Table 2 - Pathway 
score_name	sample_type	feature_type	#_features	score_description
Ammonia Production Pathways	stool	Microbial KO	28	This score evaluates microbial activity in your gut related to ammonia production. Ammonia can form as a byproduct when microbes break down proteins from amino acids in food or from nitrates and nitrites found in certain preservatives. Elevated ammonia production in the gut can contribute to inflammation, disrupt the gut lining, and impact food movement through your digestive tract. High ammonia …
Anxiety Associated Pathways	blood	Human gene	32	This score evaluates activities in your body related to pathways commonly associated with anxious feelings, such as DNA methylation, cell cycle signaling, histone packaging, circadian rhythm, and calcium signaling. When these pathways become dysregulated, they can contribute to stress responses and feelings of anxiety.
Bile Acid Metabolism Pathways	stool	Microbial KO	19	This score evaluates microbial activity in your gut related to the metabolism of bile acids. Bile acids, produced by the liver, are essential for fat and vitamin absorption. They enter the colon as bile salts, where gut microbes can convert them back into bile acids, allowing them to be recycled to the liver. However, if bile acid metabolism is high, possibly due to certain foods, a lack of fiber…
Biofilm, Chemotaxis, and Virulence Pathways	stool	Microbial KO	55	This score evaluates microbial activity in your gut related to pro-inflammatory or hostile behaviors, such as virulence factors, biofilm formation, and chemotaxis signaling. These activities suggest that your gut microbes may be in a state of defense or competition—an environment that can be described as a ""microbial war zone."" When this activity is high, certain compounds released by microbes …
Butyrate Production Pathways	stool	Microbial KO	39	This score evaluates microbial activity in your gut related to the production of butyrate, a beneficial short-chain fatty acid. Butyrate supports various aspects of health, from strengthening the gut lining to improving insulin sensitivity and promoting satiety (the feeling of fullness). It also serves as the primary energy source for cells lining the colon and has anti-inflammatory effects.
Cavity Promoting Microbes	saliva	Microbial species	35	This score assesses specific microbes, such as Streptococcus mutans (S. mutans), that can contribute to tooth decay. These microbes can accumulate on tooth surfaces and create harmful byproducts that lead to cavities, especially when fueled by sugary foods, starches, and inconsistent oral hygiene.
Cavity Promoting Pathways	saliva	Microbial KO	28	This score provides a deeper assessment of both cavity-promoting and protective microbial activities in your mouth. It looks closely at biofilm formation and acid production—key processes that contribute to tooth decay.
Cellular Senescence	blood	Human gene	48	This score reflects the resilience of your cells in performing vital functions essential for healthy aging. It considers multiple factors, including your cells’ ability to produce, fold, and break down proteins (known as cellular proteostasis), markers of DNA damage and repair, telomere regulation, and the effects of oxidative and other stresses. It also evaluates the activity of autophagy, stem …
Cellular Stress	blood	Human gene	35	This score assesses pathway activities that either lead to or reflect cellular stress, including oxidative stress, inflammatory stress, and genotoxic stress, among others. These types of stressors, if left unchecked, can impair your body’s ability to function optimally, accelerate cellular aging, and contribute to fatigue, brain fog, and other health concerns. This score matters because it reflec…
Cholesterol Transport Pathways	blood	Human gene	37	Cholesterol Transport Pathways describe how cholesterol moves through the body, between the liver, blood, and cells. These pathways direct cholesterol where it is needed, when it is reused, and for removal when there is too much. Special particles in your blood, called lipoproteins (such as LDL and HDL), transport cholesterol to and from various tissues. When these pathways work well, your cells …
Cortisol Pathways	blood	Human gene	30	This score evaluates gene expression activity linked to cortisol production, the body’s primary stress hormone. Cortisol acts as the body’s built-in alarm system, helping us respond to physical or emotional stress. While normal levels of cortisol are essential, consistently high levels over time can lead to “wear and tear” on the body, affecting energy metabolism, sleep, immune function, cardiova…
Energy Production Pathways	blood	Human gene	20	This score assesses how efficiently your cells convert carbohydrates (glucose) into ATP—the primary energy molecule that powers cellular functions. Optimal ATP production is essential for maintaining energy levels and supporting metabolic health.
Flagellar Assembly Pathways	stool	Microbial KO	38	This score evaluates microbial activity in your gut related to the production of flagella—tail-like structures that help bacteria move, often in response to stress or an unfavorable environment. Both beneficial and opportunistic bacteria can produce flagella, but high levels may indicate increased activity by opportunistic microbes responding to gut imbalances.
GABA Production Pathways	stool	Microbial KO	63	This score evaluates microbial activities in your gut that contribute to the production of gamma-aminobutyric acid (GABA), a neurotransmitter known for its calming effects on brain activity. GABA plays an essential role in neurological processes related to mood, anxiety, and sleep. Certain gut microbes, especially from the Bifidobacteria and Lactobacillus genera, are capable of producing GABA, wh…
Immune System Activation	blood	Human gene	62	This score evaluates key signaling routes related to immune function, including how immune cells respond to threats, cytokine signaling (which helps mobilize immune cells), apoptotic receptor activity, DNA repair enzymes, and transcriptional regulators like NF-kappa B that control immune response genes.
Immune System Resolution	blood	Human gene	40	This score evaluates pathways related to how effectively your body calms the immune system, including the production of pro-resolving molecules that help turn off inflammation, clear pathogens and debris, inhibit immune cells from gathering at past infection sites, and reduce pro-inflammatory molecule production.
Lactic Acid Pathways	stool	Microbial KO	30	This score assesses microbial activity in your gut related to lactic acid production. Lactic acid is a natural byproduct when microbes ferment carbohydrates, and it’s generally beneficial because it can be converted into short-chain fatty acids, such as butyrate, that support gut health. However, if lactic acid isn’t efficiently converted, it can accumulate in the colon, which has been linked to …
LPS Biosynthesis Pathways	stool	Microbial KO	24	This score evaluates microbial activity in your gut related to the production of LPS (lipopolysaccharides), a pro-inflammatory molecule. LPS is produced by certain gut microbes and can trigger an immune response, especially if it crosses the gut lining and enters the bloodstream. Elevated LPS production is a key indicator of inflammatory activity in the gut, which can impact both gut and overall …
Methane Gas Production Pathways	stool	Microbial KO	47	This score evaluates microbial activity in your gut related to the production of methane gas. While some methane production is normal, high levels of methane are often linked to motility issues, such as occasional constipation, and can contribute to inflammation that may affect the gut lining. A score in the Maintain range suggests a healthy level of methane production in your gut.
Mitochondrial Biogenesis Pathways	blood	Human gene	38	This score evaluates the activity of molecular pathways essential for generating and maintaining healthy mitochondria. Mitochondrial biogenesis is regulated by key factors like PGC1-alpha, often referred to as the master controller of mitochondrial production. Proper activity in these pathways helps meet your body’s energy and metabolic needs.
Oral Ammonia Production Pathways	saliva	Microbial KO	26	This score evaluates microbial activities in your mouth that either produce or consume ammonia. Ammonia plays a protective role in the oral cavity by helping to raise the pH, reducing acidity. A balanced pH is important because a prolonged acidic environment in the mouth can encourage unwanted microbial activities that lead to cavities, bad breath, and gum disease.
Oral Butyrate Production Pathways	saliva	Microbial KO	30	This score evaluates microbial activbity in your mouth related to the production of butyrate. While butyrate is beneficial in the gut, in the oral cavity it has a mixed reputation, as it may cause a pro-inflammatory environment in gum tissue. Viome’s data indicates that low butyrate production in the mouth is often linked to an unfavorable microbial balance and poorer oral health.
Oral Disease Promoting Microbes	saliva	Microbial species	46	This score evaluates the levels of specific microbes in your saliva that can either contribute to or help prevent gum disease. Harmful microbes form complex communities with other bacteria in dental plaque. If plaque is not removed regularly, these pathogens can penetrate below the gumline, where they may degrade gum tissue and the bone structure supporting your teeth.
Oral Flagellar Assembly Production Pathways	saliva	Microbial KO	49	This score assesses microbial activities related to the production of flagella. Flagella are tail-like structures that microbes produce to help them move. Flagella are produced by both commensal and opportunistic bacteria. When pathways signaling the production of flagella are high, this indicates higher-than-usual activity by opportunistic organisms that are known to have these structures.
Oral Inflammatory Pathways	saliva	Microbial KO	26	This score assesses whether your mouth may contain periodontopathic bacteria (bacteria that cause gum inflammation) and if these bacteria are actively involved in gum inflammatory pathways. Inflammatory bacteria thrive in dental plaques and beneath the gums where they cooperatively form biofilms and produce signals that can trigger an inflammatory response. Chronic gum inflammation can cause loss…
Oral LPS Biosynthesis Pathways	saliva	Microbial KO	35	This score evaluates the level of microbial activity in your mouth related to the production of LPS (lipopolysaccharides). LPS is a molecule produced by certain opportunistic microbes, and it is known to trigger inflammation, especially if it enters the bloodstream through “leaky” gums. High levels of LPS production can indicate increased activity by these pro-inflammatory microbes and represent …
Oral Mucin Degradation Pathways	saliva	Microbial KO	30	This score evaluates microbial acribities in mouth related to the production of mucin, a protective, gel-like substance that coats your gums. This barrier helps protect your gums from bacteria that secrete acids, which, over time, can erode tiny holes in the gum tissue. While some mucin degradation is natural, high levels of degradation can weaken this barrier, leading to what we refer to as “lea…
Oral Polyamine Production Pathways	saliva	Microbial KO	33	This score evaluates microbial acribities in mouth related to the production of volatile polymines, which have a strong, unpleasant odor, contributing to bad breath. Certain amino acids found in foods—such as ornithine, lysine, tryptophan, and citrulline—can be converted by microbes into volatile polyamines.
Oral Sulfide Production Pathways	saliva	Microbial KO	37	This score evaluates the microbial activities responsible for producing volatile sulfur compounds—byproducts that contribute to prolonged bad breath. Foods containing sulfur can fuel these compounds.
Oral Urease Activity Pathways	saliva	Microbial KO	29	This score evaluates microbial activities in your mouth related to the production of urea, a natural waste product. Certain beneficial, or commensal, oral bacteria express urease—the enzyme that helps break down urea. This activity can be advantageous, as it raises the pH in the mouth, creating a less acidic environment. A balanced pH helps support beneficial bacteria and reduces the risk of issu…
Oxalate Metabolism Pathways	stool	Microbial KO	28	This score evaluates microbial activity in your gut related to the breakdown of oxalates, naturally occurring compounds found in many plant foods. When oxalates bind with minerals like calcium or magnesium, they can form crystals that interfere with mineral absorption and contribute to oxidative stress, inflammation, and negatively impact kidney health. A high oxalate load may also impair mitocho…
Putrescine Production Pathways	stool	Microbial KO	18	This score evaluates microbial activity in your gut related to the production of putrescine, a byproduct of protein fermentation. When microbes break down undigested protein, putrescine can form. High levels of putrescine production may harm the gut environment and compromise the intestinal barrier, potentially indicating that excess protein in your diet isn’t being fully digested. A score in the…
Renin-Angiotensin Pathways	blood	Human gene	40	This score assesses gene expression associated with blood pressure regulation, focusing on the renin-angiotensin system—a key process the body uses to manage blood pressure in response to factors like hydration and electrolyte levels. This system serves as a vital link between the kidneys and the cardiovascular system and is often targeted by medications for high blood pressure.
Salt Stress Pathways	stool	Microbial KO	16	This score evaluates microbial activity in your gut related to signals of excessive salt in the gut environment. High salt levels can create stress for certain beneficial or probiotic microbes, making the gut environment less favorable for them to thrive. Elevated salt signaling in your gut may indicate a need to adjust your salt or sodium intake and/or improve hydration levels. A score in the Ma…
Serotonin Promoting Microbes	stool	Microbial species	27	This score evaluates microbes in your gut that supports serotonin production. While serotonin is often recognized as a brain neurotransmitter, it also plays a critical role in gut health, acting as a signaling molecule that helps regulate digestion. Serotonin influences various digestive functions, including intestinal movement, nutrient absorption, and blood flow, while also supporting mood, sle…
Sulfide Gas Production Pathways	stool	Microbial KO	28	This score evaluates microbial activity in your gut related to the production of hydrogen sulfide gas. Hydrogen sulfide can be produced from sulfur-containing amino acids in proteins or from sulfates and sulfites found in foods like dried fruit, preserved meats, and some alcoholic beverages. While some hydrogen sulfide production is normal, high levels can promote inflammation that may harm the g…
TMA Production Pathways	stool	Microbial KO	27	This score evaluates microbial activity in your gut related to the production of TMA (trimethylamine). Certain compounds, like choline and carnitine found in foods, can be converted by gut microbes into TMA, which is then processed by the liver into TMAO. Elevated TMAO levels in the bloodstream have been associated with unfavorable metabolic and cardiovascular effects.
Uremic Toxin Production Pathways	stool	Microbial KO	40	This score evaluates microbial activities in your gut that lead to the production of uremic toxins, such as p-cresol and indoxyl sulfate. These toxins are created when certain compounds, like tryptophan and tyrosine, are present in the gut. Once formed, uremic toxins can enter the bloodstream, where they may cause oxidative stress and damage the cells lining blood vessels. Elevated levels of urem…
Uric Acid Production Pathways	stool	Microbial KO	19	This score evaluates microbial activity in your gut related to the production and breakdown of uric acid, a byproduct of purine metabolism. Purines are found in foods like beer, sugary sodas, seafood, shellfish, certain meats, and some vegetables. While some gut bacteria convert dietary purines into uric acid, which can increase uric acid levels in the body, other bacteria help break down uric ac…
Vascular Oxidative Stress Pathways	blood	Human gene	32	This score looks at gene expression in your blood related to oxidative stress and your body’s ability to defend against them. Vascular Oxidative Stress pathways affect how your blood vessels handle oxidation. Oxidative stress worsens when there are excessive amounts of harmful oxygen-related molecules and insufficient antioxidants to counterbalance them. When these pathways function properly, the…
Vascular Defense Pathways	blood	Human gene	35	This score describe processes in the body that protect blood vessels, defending them from inflammation, stress, and damage. This score examines signals in the blood that impact these protective pathways, including how the body manages inflammation, cell growth, the functioning of the vessel lining, and the regulation of the circulation.
				This score evaluates microbial activity in your gut related to the production of hydrogen sulfide gas. Hydrogen sulfide can be produced from sulfur-containing amino acids in proteins or from sulfates and sulfites found in foods like dried fruit, preserved meats, and some alcoholic beverages. While some hydrogen sulfide production is normal, high levels can promote inflammation that may harm the g…
				This score evaluates microbial activity in your gut related to the production of TMA (trimethylamine). Certain compounds, like choline and carnitine found in foods, can be converted by gut microbes into TMA, which is then processed by the liver into TMAO. Elevated TMAO levels in the bloodstream have been associated with unfavorable metabolic and cardiovascular effects. A score in the Maintain ran…
				This score evaluates microbial activity in your gut related to the production and breakdown of uric acid, a byproduct of purine metabolism. Purines are found in foods like beer, sugary sodas, seafood, shellfish, certain meats, and some vegetables. While some gut bacteria convert dietary purines into uric acid, which can increase uric acid levels in the body, other bacteria help break down uric ac…
				Vascular Defense Pathways describe processes in your body that protect your blood vessels, defending them from inflammation, stress, and damage. These pathways also support your heart and blood flow by guiding your immune system, keeping vessel walls strong, and helping control blood pressure and tissue repair. This score examines signals in your blood that impact these protective pathways, inclu…

### Sheet: Supplemental Table 3 - DRS Dise
disease	score_name	priority	sample_type	OR	p_value	Risk_Index	Risk_Index_sum	DRS_weight
AbdominalWeight	Cellular Senescence	1	blood	1.07515	0.199998	0.554303	2.53943	2.18278
AbdominalWeight	Cellular Stress	2	blood	1.02079	0.71573	0.250545	2.53943	0.986617
AbdominalWeight	TMA Production Pathways	3	stool	1.12125	0.0406648	0.732473	2.53943	2.8844
AbdominalWeight	Cortisol Pathways	4	blood	0.942977	0.295607	0.162111	2.53943	0.638376
AbdominalWeight	Sulfide Gas Production Pathways	5	stool	1.15282	0.0116469	0.84	2.53943	3.30783
ADHD	Cavity Promoting Microbes	1	saliva	2.38854	5.09586e-24	1	3.51015	2.84888
ADHD	Cavity Promoting Pathways	2	saliva	1.96957	4.09837e-15	0.809133	3.51015	2.30512
ADHD	GABA Production Pathways	3	stool	1.66654	1.26967e-09	0.660016	3.51015	1.88031
ADHD	Oral Ammonia Production Pathways	4	saliva	1.51465	1.28616e-06	0.56532	3.51015	1.61053
ADHD	Anxiety Associated Pathways	5	blood	1.37679	0.000325809	0.47568	3.51015	1.35516
Anxiety	Anxiety Associated Pathways	1	blood	1.1334	0.0150285	0.463163	2.8756	1.61067
Anxiety	Serotonin Promoting Microbes	2	stool	1.82496	4.84527e-30	0.96	2.8756	3.33844
Anxiety	Uremic Toxin Production Pathways	3	stool	1.26234	5.58876e-06	0.578999	2.8756	2.01349
Anxiety	Mitochondrial Biogenesis Pathways	4	blood	1.07221	0.1693	0.2009	2.8756	0.698638
Anxiety	Flagellar Assembly Pathways	5	stool	1.54865	9.67775e-18	0.672533	2.8756	2.33876
Atherosclerosis	Methane Gas Production Pathways	1	stool	1.53492	0.144709	0.786248	3.74051	2.10198
Atherosclerosis	TMA Production Pathways	2	stool	0.668789	0.203884	0.363293	3.74051	0.97124
Atherosclerosis	Serotonin Promoting Microbes	3	stool	1.65838	0.0793721	0.889841	3.74051	2.37893
Atherosclerosis	Butyrate Production Pathways	4	stool	0.826501	0.540602	0.19783	3.74051	0.528885
Atherosclerosis	Oxalate Metabolism Pathways	5	stool	0.958878	0.879109	0.115257	3.74051	0.308131
Atherosclerosis	Uremic Toxin Production Pathways	6	stool	0.931029	0.811893	0.0996747	3.74051	0.266474
Atherosclerosis	Cholesterol Transport Pathways	7	blood	1.40976	0.260089	0.483207	3.74051	1.29182
Atherosclerosis	Vascular Oxidative Stress Pathways	8	blood	1.74843	0.0938534	0.805156	3.74051	2.15253
ChronicFatigueSyndrome	Oral Inflammatory Pathways	1	saliva	2.13438	6.87826e-10	1	4.09254	2.44347
ChronicFatigueSyndrome	Cavity Promoting Microbes	2	saliva	1.87956	8.71096e-08	0.854348	4.09254	2.08757
ChronicFatigueSyndrome	Oral Butyrate Production Pathways	3	saliva	1.61524	5.16671e-05	0.704511	4.09254	1.72145
ChronicFatigueSyndrome	Ammonia Production Pathways	4	stool	1.93641	9.45305e-08	0.812738	4.09254	1.9859
ChronicFatigueSyndrome	Salt Stress Pathways	5	stool	1.46042	0.00109803	0.565543	4.09254	1.38189
ChronicFatigueSyndrome	Energy Production Pathways	6	blood	0.80042	0.06016	0.155403	4.09254	0.379721
Depression	Serotonin Promoting Microbes	1	stool	2.19229	3.88041e-29	1	3.22073	3.10488
Depression	GABA Production Pathways	2	stool	1.7777	2.12377e-17	0.786136	3.22073	2.44086
Depression	Uremic Toxin Production Pathways	3	stool	1.28379	0.0002073	0.539009	3.22073	1.67356
Depression	Butyrate Production Pathways	4	stool	1.25194	0.000629544	0.485653	3.22073	1.5079
Depression	Anxiety Associated Pathways	5	blood	1.23468	0.00192656	0.409936	3.22073	1.2728
GERD	Cavity Promoting Microbes	1	saliva	1.97108	2.84653e-27	1	3.73302	2.6788
GERD	Cavity Promoting Pathways	2	saliva	1.55378	4.32691e-13	0.745136	3.73302	1.99607
GERD	Oral Inflammatory Pathways	3	saliva	1.51717	1.36605e-11	0.686286	3.73302	1.83842
GERD	Oral Urease Activity Pathways	4	saliva	1.37435	7.21206e-08	0.572747	3.73302	1.53427
GERD	Serotonin Promoting Microbes	5	stool	1.75521	7.57181e-20	0.728848	3.73302	1.95244
GumDisease	Oral Disease Promoting Microbes	1	saliva	1.13886	0.0566552	0.462288	3.13384	1.47515
GumDisease	Oral Polyamine Production Pathways	2	saliva	0.922369	0.230746	0.235115	3.13384	0.750247
GumDisease	Cavity Promoting Microbes	3	saliva	1.50452	4.95591e-09	0.942857	3.13384	3.00864
GumDisease	Cavity Promoting Pathways	4	saliva	1.27062	0.000435386	0.682477	3.13384	2.17777
GumDisease	Oral Inflammatory Pathways	5	saliva	0.873239	0.0480277	0.217565	3.13384	0.694245
GumDisease	Immune System Activation	6	blood	1.1504	0.0392249	0.346839	3.13384	1.10675
GumDisease	Immune System Clearing	7	blood	1.11729	0.0957412	0.246695	3.13384	0.787199
Hypercholesterolemia	GABA Production Pathways	1	stool	1.37254	0.000112304	0.941264	3.36267	2.79916
Hypercholesterolemia	Flagellar Assembly Pathways	2	stool	1.28589	0.00213241	0.765733	3.36267	2.27716
Hypercholesterolemia	Uremic Toxin Production Pathways	3	stool	1.26314	0.00397305	0.671772	3.36267	1.99773
Hypercholesterolemia	Serotonin Promoting Microbes	4	stool	1.42213	2.24165e-05	0.88	3.36267	2.61697
Hypercholesterolemia	LDL Cholesterol Pathways	5	stool	1.03818	0.650454	0.103899	3.36267	0.308977
Hypertension	GABA Production Pathways	1	stool	1.89372	8.55454e-13	1	5.89291	1.69695
Hypertension	Cavity Promoting Microbes	2	saliva	1.59133	1.73672e-07	0.808606	5.89291	1.37217
Hypertension	Oral Inflammatory Pathways	3	saliva	1.42774	6.38807e-05	0.694859	5.89291	1.17914
Hypertension	Serotonin Promoting Microbes	4	stool	1.77553	1.19073e-10	0.867214	5.89291	1.47162
Hypertension	Renin-Angiotensin Pathways	5	blood	1.26557	0.00666621	0.477299	5.89291	0.809955
Hypertension	Vascular Defense Pathways	6	blood	0.796146	0.00715225	0.303445	5.89291	0.514932
Hypertension	Salt Stress Pathways	7	stool	1.35515	0.000546072	0.565362	5.89291	0.959393
Hypertension	Lactic Acid Pathways	8	stool	1.35735	0.000436807	0.544368	5.89291	0.923768
Hypertension	Uric Acid Production Pathways	9	stool	1.55327	4.67646e-07	0.631757	5.89291	1.07206
IBD	Lactic Acid Pathways	1	stool	2.39208	4.67667e-09	0.757571	5.62075	1.34781
IBD	Flagellar Assembly Pathways	2	stool	2.4268	1.12606e-09	0.741773	5.62075	1.31971
IBD	GABA Production Pathways	3	stool	3.70232	5.67303e-16	0.955556	5.62075	1.70005
IBD	Uric Acid Production Pathways	4	stool	2.97642	7.82755e-13	0.799023	5.62075	1.42156
IBD	Oxalate Metabolism Pathways	5	stool	1.50761	0.00267029	0.462376	5.62075	0.822623
IBD	Biofilm, Chemotaxis, and Virulence Pathways	6	stool	1.646	0.000342942	0.508416	5.62075	0.904533
IBD	Oral LPS Biosynthesis Pathways	7	saliva	1.61346	0.000728449	0.480173	5.62075	0.854287
IBD	Oral Inflammatory Pathways	8	saliva	2.08616	4.23706e-07	0.545412	5.62075	0.970355
IBD	LPS Biosynthesis Pathways	9	stool	1.51546	0.00296109	0.37045	5.62075	0.659076
IBS_C	Methane Gas Production Pathways	1	stool	1.96844	6.31996e-09	0.698457	3.40331	2.05229
IBS_C	Flagellar Assembly Pathways	2	stool	2.04104	2.58299e-09	0.673333	3.40331	1.97847
IBS_C	Biofilm, Chemotaxis, and Virulence Pathways	3	stool	2.29768	3.24703e-12	0.685926	3.40331	2.01547
IBS_C	Ammonia Production Pathways	4	stool	1.61287	8.07622e-05	0.505592	3.40331	1.48559
IBS_C	Serotonin Promoting Microbes	5	stool	3.43993	1.8598e-18	0.84	3.40331	2.46819
IBS_D	Sulfide Gas Production Pathways	1	stool	1.9285	1.41439e-06	0.786716	3.31355	2.37424
IBS_D	Bile Acid Metabolism Pathways	2	stool	1.92508	8.09146e-06	0.74566	3.31355	2.25033
IBS_D	Putrescine Production Pathways	3	stool	1.1614	0.283187	0.224631	3.31355	0.677915
IBS_D	Butyrate Production Pathways	4	stool	2.6192	1.2759e-09	0.88	3.31355	2.65576
IBS_D	Oxalate Metabolism Pathways	5	stool	2.08988	3.56474e-07	0.676547	3.31355	2.04176
Insomnia	GABA Production Pathways	1	stool	1.93577	1.22251e-12	0.984685	3.57452	2.75474
Insomnia	Serotonin Promoting Microbes	2	stool	1.96534	2.5117e-12	0.96	3.57452	2.68568
Insomnia	Anxiety Associated Pathways	3	blood	1.19412	0.0648486	0.339357	3.57452	0.949379
Insomnia	Lactic Acid Pathways	4	stool	1.51209	5.9771e-06	0.64524	3.57452	1.80511
Insomnia	Methane Gas Production Pathways	5	stool	1.58931	3.26092e-07	0.645234	3.57452	1.80509
KidneyDisease	Salt Stress Pathways	1	stool	1.72373	0.0984509	0.510878	2.72813	1.87263
KidneyDisease	Serotonin Promoting Microbes	2	stool	2.86447	0.00259381	0.96	2.72813	3.51889
KidneyDisease	Ammonia Production Pathways	3	stool	1.54377	0.215257	0.343206	2.72813	1.25803
KidneyDisease	Flagellar Assembly Pathways	4	stool	2.18314	0.0107553	0.625631	2.72813	2.29326
KidneyDisease	Uric Acid Production Pathways	5	stool	1.58051	0.158694	0.288417	2.72813	1.0572
NAFLD	Flagellar Assembly Pathways	1	stool	1.58193	0.0151091	0.585858	3.78607	1.5474
NAFLD	GABA Production Pathways	2	stool	2.42782	1.0408e-05	0.975	3.78607	2.57523
NAFLD	Bile Acid Metabolism Pathways	3	stool	1.39528	0.076112	0.400274	3.78607	1.05723
NAFLD	Oxalate Metabolism Pathways	4	stool	1.56375	0.0220443	0.488085	3.78607	1.28916
NAFLD	Biofilm, Chemotaxis, and Virulence Pathways	5	stool	1.72573	0.00442622	0.589535	3.78607	1.55711
NAFLD	Immune System Activation	6	blood	1.06803	0.745404	0.111585	3.78607	0.294726
NAFLD	Immune System Clearing	7	blood	0.82728	0.307253	0.10125	3.78607	0.267429
NAFLD	Serotonin Promoting Microbes	8	stool	1.73993	0.00313554	0.534482	3.78607	1.41171
Obesity	Oxalate Metabolism Pathways	1	stool	0.921437	0.488146	0.263141	3.06639	0.858146
Obesity	Butyrate Production Pathways	2	stool	0.919333	0.47039	0.241404	3.06639	0.787256
Obesity	Bile Acid Metabolism Pathways	3	stool	0.834312	0.133645	0.327199	3.06639	1.06705
Obesity	Lactic Acid Pathways	4	stool	1.10543	0.402438	0.387891	3.06639	1.26497
Obesity	Renin-Angiotensin Pathways	5	stool	1.14127	0.28482	0.455453	3.06639	1.48531
Obesity	Oral Flagellar Assembly Production Pathways	6	saliva	1.28844	0.0331304	0.875	3.06639	2.85351
Obesity	Immune System Activation	7	blood	1.17286	0.200811	0.490987	3.06639	1.60119
Obesity	Mitochondrial Biogenesis Pathways	8	blood	0.999448	0.996386	0.0253188	3.06639	0.0825686
Sjogren	LPS Biosynthesis Pathways	1	stool	1.09737	0.702933	0.237391	2.81158	0.844332
Sjogren	Cavity Promoting Microbes	2	saliva	3.20466	0.000238295	0.966667	2.81158	3.43816
Sjogren	Oral LPS Biosynthesis Pathways	3	saliva	2.1617	0.00528799	0.624467	2.81158	2.22106
Sjogren	Oral Mucin Degradation Pathways	4	saliva	1.72593	0.0549108	0.39067	2.81158	1.38951
Sjogren	Oral Inflammatory Pathways	5	saliva	2.11646	0.00736915	0.533128	2.81158	1.89619
Sjogren	Oral Sulfide Production Pathways	6	saliva	1.07026	0.794545	0.0592548	2.81158	0.210753
SleepApnea	Oral Flagellar Assembly Production Pathways	1	saliva	1.39013	0.00284069	0.796662	3.50985	2.26979
SleepApnea	Butyrate Production Pathways	2	stool	1.08246	0.471542	0.264932	3.50985	0.754824
SleepApnea	Uric Acid Production Pathways	3	stool	1.47161	0.000421667	0.833427	3.50985	2.37453
SleepApnea	Oral Inflammatory Pathways	4	saliva	1.45786	0.00116264	0.774834	3.50985	2.2076
SleepApnea	Oral Mucin Degradation Pathways	5	saliva	1.57036	4.71028e-05	0.84	3.50985	2.39326
T2D	Uric Acid Production Pathways	1	stool	1.73148	1.09193e-09	0.811326	5.98178	1.35633
T2D	GABA Production Pathways	2	stool	2.17479	9.99118e-18	0.977778	5.98178	1.63459
T2D	Serotonin Promoting Microbes	3	stool	1.69978	3.4523e-09	0.753389	5.98178	1.25947
T2D	Methane Gas Production Pathways	4	stool	1.39672	0.000160349	0.602182	5.98178	1.00669
T2D	Biofilm, Chemotaxis, and Virulence Pathways	5	stool	1.74511	3.5752e-10	0.728234	5.98178	1.21742
T2D	Oral Flagellar Assembly Production Pathways	6	saliva	1.31697	0.00208218	0.491944	5.98178	0.822403
T2D	Ammonia Production Pathways	7	stool	1.44715	4.8937e-05	0.556976	5.98178	0.931121
T2D	Lactic Acid Pathways	8	stool	1.45908	2.3002e-05	0.539833	5.98178	0.902461
T2D	Uremic Toxin Production Pathways	9	stool	1.46498	1.24373e-05	0.520122	5.98178	0.869509
